# Polygenic regulation of PTSD severity and outcomes among World Trade Center responders

**DOI:** 10.1101/2020.12.06.20244772

**Authors:** Laura M. Huckins, Jessica S. Johnson, Leo Cancelmo, Olivia Diab, Jamie Schaffer, Leah Cahn, Cindy Aaronson, Sarah R Horn, Clyde Schechter, Shelby Marchese, Linda M Bierer, Iouri Makotkine, Frank Desarnaud, Janine D Flory, Michael Crane, Jacqueline M. Moline, Iris G. Udasin, Denise J. Harrison, Panos Roussos, Dennis S. Charney, Guia Guffanti, Karestan C Koenen, Rachel Yehuda, Steven M. Southwick, Robert H. Pietrzak, Adriana Feder

## Abstract

Post-traumatic stress disorder (PTSD) is a debilitating psychiatric condition triggered by exposure to trauma. The study of PTSD is complicated by highly heterogeneous presentations and experiences of trauma between individuals. Capitalizing on the existence of the World Trade Center General Responder Cohort (WTC-GRC) of rescue, recovery and clean-up workers who responded during and in the aftermath of the World Trade Center (WTC) 9/11/2001 attacks, we studied genetic correlates of PTSD in a sample of 371 WTC responders, selected from the WTC-GRC utilizing stratified random sampling. This deeply phenotyped sample of WTC responders – ranging from no/low PTSD symptom levels to severe PTSD– provide a unique opportunity to study genetic risk factors for PTSD severity and chronicity following a single, shared, well-documented trauma, also incorporating measures of childhood and other lifetime traumas.

We examined associations of polygenic risk scores (PRS) –derived from a range of genome-wide association studies (GWAS) of behavioral traits, psychiatric disorders, and brain volumetric phenotypes– with PTSD severity and chronicity among these 371 individuals. Our results demonstrate significant genetic regulation of lifetime PTSD severity, assessed with the lifetime version Clinician-Administered PTSD Scale (CAPS), and chronicity, assessed with the past-month CAPS. PRS derived from GWAS of attention deficit-hyperactivity disorder (ADHD), autism spectrum disorder (ASD), and brain imaging phenotypes (amygdala and putamen volumes) were associated with several PTSD symptom dimensions. Interestingly, we found greater genetic contribution to PTSD among cases compared to our full sample. In addition, we tested for associations between exposures to traumatic stressors, including WTC-related exposures, childhood trauma, and other lifetime traumatic life events in our full sample. Together, polygenic risk and exposures to traumatic stress explained ~45% of variance in lifetime CAPS (R^2^=0.454), and ~48% of variance in past-month CAPS (R^2^=0.480) in the full sample.

These participants represent a highly vulnerable population, with exposures to severe trauma during 9/11 and the following days and months. These novel identified associations between PTSD and PRS of behavioral traits and brain volume phenotypes, as well as replicated associations with PRS of other psychiatric disorders, may contribute to understanding the biological factors associated with risk for and chronicity of PTSD. In particular, the identification of neuroimaging phenotypes indicates that coupling of neuroimaging with genetic risk score calculations may predict PTSD outcomes.
