## Supplementary material for "Polygenic regulation of PTSD severity and outcomes among World Trade Center responders": Main Tables

### Sheet: Table 1
Table 1: PRS Associations with Lifetime highest and Past-month CAPS in our full sample
Subset	CAPS	GWAS Phenotype	Threshold	PRS.R2	Full.R2	Null.R2	Coefficient	Standard Error	P	Num_SNP
FULL SAMPLE	LIFETIME	Mean Putamen Volume42	0.0009	0.0212216	0.0723873	0.0511658	-8.7768	3.12861	0.00529485	1050
FULL SAMPLE	LIFETIME	ADHD43	0.00705	0.0206926	0.0718583	0.0511658	11344.6	4096.47	0.00590273	7096
FULL SAMPLE	LIFETIME	Mean Amygdala Volume42	0.00015	0.0183133	0.0694791	0.0511658	-8.50242	3.26771	0.00964584	193
FULL SAMPLE	LIFETIME	ADHD (Males)43	0.0002	0.0177303	0.0688961	0.0511658	1816.01	709.545	0.0108864	431
FULL SAMPLE	LIFETIME	Smoking Behaviour (ever smoker)44	0.1349	0.0163383	0.0675041	0.0511658	72.7291	29.6244	0.0145513	465
FULL SAMPLE	LIFETIME	Anxiety45	0.0002	0.0133348	0.0645006	0.0511658	-681.206	307.629	0.0274187	303
FULL SAMPLE	LIFETIME	ADHD (Females)43	0.1329	0.0120552	0.0632209	0.0511658	-17325.5	8234.52	0.0360596	63549
FULL SAMPLE	LIFETIME	Self-defined wellbeing46	0.0001	0.0119556	0.0631214	0.0511658	-9046.86	4317.92	0.0368408	106
FULL SAMPLE	LIFETIME	Bipolar Disorder47	0.0003	0.0108327	0.0619985	0.0511658	2546.28	1277.5	0.0469842	987
FULL SAMPLE	LIFETIME	PTSD34	0.00015	0.00937182	0.0605376	0.0511658	-442.6	238.924	0.0647631	298
FULL SAMPLE	LIFETIME	ASD48	0.2619	0.00885382	0.0600196	0.0511658	-3615.11	2008.33	0.0726757	127840
FULL SAMPLE	LIFETIME	ASD48	0.02145	0.00849979	0.0596656	0.0511658	5494.9	3116.14	0.0786734	11835
FULL SAMPLE	LIFETIME	Mean Caudate Volume42	0.03315	0.00755972	0.0587255	0.0511658	-39.0204	23.4756	0.0973359	25106
FULL SAMPLE	LIFETIME	Smoking Behaviour (age of onset)44	0.0103	0.00753826	0.058704	0.0511658	-8.9161	5.37184	0.0978143	29
FULL SAMPLE	LIFETIME	Schizophrenia49	0.00035	0.00749605	0.0586618	0.0511658	4761.34	2876.78	0.0987627	4007
FULL SAMPLE	LIFETIME	Self-defined wellbeing46	0.0001	0.00667411	0.0578399	0.0511658	-9490.89	6079.86	0.119379	214
FULL SAMPLE	LIFETIME	Alcohol Dependence50	0.0013	0.0060855	0.0572513	0.0511658	69.1291	46.3907	0.137047	2164
FULL SAMPLE	LIFETIME	Loneliness51	0.0252	0.0055513	0.0567171	0.0511658	7021.83	4935.08	0.155635	17473
FULL SAMPLE	LIFETIME	Smoking Behaviour (former smoker)44	0.4996	0.0055283	0.0566941	0.0511658	73.1275	51.5029	0.156496	1557
FULL SAMPLE	LIFETIME	Major Depressive Disorder (MDD)52	0.0003	0.00545808	0.0566238	0.0511658	-2296.51	1627.84	0.159161	876
FULL SAMPLE	LIFETIME	Clozapine-induced agranulocytosis53	0.0012	0.00517413	0.0563399	0.0511658	-239.33	174.264	0.170476	1046
FULL SAMPLE	LIFETIME	ASD48	0.00355	0.00423895	0.0554047	0.0511658	-3347.32	2694.09	0.214859	3460
FULL SAMPLE	LIFETIME	Depression46	0.0001	0.00383572	0.0550015	0.0511658	5848.4	4949.37	0.238113	205
FULL SAMPLE	LIFETIME	Depression46	0.00015	0.00304932	0.0542151	0.0511658	13862.3	13162.9	0.292973	911
FULL SAMPLE	LIFETIME	Neuroticism46	0.0001	0.00282382	0.0539896	0.0511658	4030.52	3977.5	0.311573	213
FULL SAMPLE	LIFETIME	Anxiety45	0.055	0.00270258	0.0538683	0.0511658	-19462	19633.3	0.322208	32720
FULL SAMPLE	LIFETIME	Neuroticism46	0.00025	0.00263969	0.0538055	0.0511658	6193.12	6321.84	0.327912	1092
FULL SAMPLE	Past Month	Mean Putamen Volume42	0.00095	0.0231841	0.0674485	0.0442644	-6.47132	2.21287	0.00366603	1109
FULL SAMPLE	Past Month	ADHD (Males)43	0.1325	0.0226634	0.0669278	0.0442644	-16204	5605.8	0.00407469	63421
FULL SAMPLE	Past Month	ADHD43	0.00705	0.0216781	0.0659425	0.0442644	7929.58	2806.38	0.00497876	7096
FULL SAMPLE	Past Month	Anxiety45	0.0001	0.0192889	0.0635533	0.0442644	-405.978	152.514	0.00811272	170
FULL SAMPLE	Past Month	Mean Amygdala Volume42	0.03355	0.0185763	0.0628407	0.0442644	88.4656	33.8783	0.00939155	26125
FULL SAMPLE	Past Month	PTSD34	0.003	0.0173513	0.0616157	0.0442644	-1648.71	653.717	0.0120905	4438
FULL SAMPLE	Past Month	ADHD (Males) 43	0.0326	0.0145948	0.0588592	0.0442644	11176.6	4839.04	0.0214619	22102
FULL SAMPLE	Past Month	Smoking Behaviour (ever smoker)44	0.1349	0.0135392	0.0578036	0.0442644	45.2126	20.3355	0.0268033	465
FULL SAMPLE	Past Month	ASD48	0.0051	0.0128826	0.057147	0.0442644	-2324.15	1072.03	0.0308029	4358
FULL SAMPLE	Past Month	Mean Caudate Volume42	0.048	0.0105111	0.0547755	0.0442644	-37.2134	19.0267	0.0512434	34141
FULL SAMPLE	Past Month	Smoking Behaviour (age of onset)44	0.2427	0.0104146	0.054679	0.0442644	31.788	16.3287	0.052329	751
FULL SAMPLE	Past Month	Self-defined wellbeing46	0.0001	0.0100554	0.0543198	0.0442644	-5665.91	2962.53	0.0565893	106
FULL SAMPLE	Past Month	Schizophrenia49	0.0005	0.00916809	0.0534325	0.0442644	3950.18	2164.08	0.0687651	4559
FULL SAMPLE	Past Month	ASD48	0.00355	0.0087935	0.0530579	0.0442644	-3292.35	1842.08	0.0747158	3460
FULL SAMPLE	Past Month	Loneliness51	0.00735	0.00704551	0.0513099	0.0442644	-2905.92	1818.07	0.110827	6124
FULL SAMPLE	Past Month	Smoking Behaviour (former smoker)44	0.0027	0.00689804	0.0511624	0.0442644	6.04846	3.82471	0.114647	12
FULL SAMPLE	Past Month	Alcohol Dependence50	0.00905	0.00614661	0.050411	0.0442644	-124.464	83.4091	0.136506	11442
FULL SAMPLE	Past Month	Clozapine-induced agranulocytosis53	0.02695	0.00572674	0.0499911	0.0442644	-784.633	544.876	0.150716	14919
FULL SAMPLE	Past Month	Depression46	0.0004	0.00532925	0.0495936	0.0442644	17398	12526.8	0.165721	1482
FULL SAMPLE	Past Month	ASD48	0.00155	0.00471585	0.0489802	0.0442644	-787.594	603.029	0.192351	1279
FULL SAMPLE	Past Month	Bipolar Disorder47	0.2489	0.00461166	0.0488761	0.0442644	-15263.5	11818.6	0.197351	70380
FULL SAMPLE	Past Month	Anxiety45	0.05805	0.00433201	0.0485964	0.0442644	-17249.3	13782.5	0.21154	34128
FULL SAMPLE	Past Month	Neuroticism46	0.0001	0.00384475	0.0481091	0.0442644	3211.69	2724.67	0.239266	213
FULL SAMPLE	Past Month	Depression46	0.0001	0.00346311	0.0477275	0.0442644	3794.93	3392.91	0.264092	205
FULL SAMPLE	Past Month	Major Depressive Disorder (MDD)52	0.02855	0.00335734	0.0476217	0.0442644	4931.04	4477.82	0.271527	23568
FULL SAMPLE	Past Month	Neuroticism46	0.00015	0.00267745	0.0469418	0.0442644	3324.61	3381.9	0.326227	804
FULL SAMPLE	Past Month	Self-defined wellbeing46	0.0001	0.000451347	0.0447157	0.0442644	-1685.48	4180.76	0.687072	214

### Sheet: Table 2
Table 2: PRS Associations with Lifetime highest and Past-month CAPS in cases only
Subset	CAPS	GWAS Phenotype	Threshold	PRS.R2	Full.R2	Null.R2	Coefficient	Standard.Error	P	Num_SNP
CASES ONLY	LIFETIME	Smoking Behaviour (former smoker)	0.01755	0.101732	0.24994	0.148208	-56.2851	17.087	0.00135843	66
CASES ONLY	LIFETIME	Anxiety	0.3801	0.0803845	0.228592	0.148208	190786	66078.1	0.0047446	116277
CASES ONLY	LIFETIME	Anxiety	0.0767	0.0801919	0.2284	0.148208	16672.4	5782.07	0.0047981	42338
CASES ONLY	LIFETIME	Mean Amygdala Volume	0.00235	0.0713872	0.219595	0.148208	-43.8318	16.203	0.00800206	2639
CASES ONLY	LIFETIME	Mean Putamen Volume	0.0008	0.0572076	0.205415	0.148208	-9.26971	3.86246	0.018211	969
CASES ONLY	LIFETIME	Alcohol Dependence	0.0081	0.0506894	0.198897	0.148208	319.722	142.106	0.0266044	10499
CASES ONLY	LIFETIME	Smoking Behaviour (age of onset)	0.00125	0.0415439	0.189752	0.148208	-16.6895	8.24051	0.0454486	5
CASES ONLY	LIFETIME	ADHD (males)	0.0398	0.0397963	0.188004	0.148208	-19014	9602.47	0.0503849	26204
CASES ONLY	LIFETIME	ASD	0.001	0.0375586	0.185766	0.148208	-2252.68	1172.67	0.057525	1059
CASES ONLY	LIFETIME	Bipolar Disorder	0.03475	0.0357399	0.183948	0.148208	16707.6	8925.87	0.0640973	19716
CASES ONLY	LIFETIME	Neuroticism	0.0001	0.0356465	0.183854	0.148208	9900.76	5296.62	0.0644553	641
CASES ONLY	LIFETIME	Smoking Behaviour (ever smoker)	0.0007	0.0351729	0.183381	0.148208	-10.9981	5.92487	0.0663025	4
CASES ONLY	LIFETIME	Major Depressive Disorder	0.0008	0.0341956	0.182403	0.148208	-5551.56	3034.97	0.0702917	1713
CASES ONLY	LIFETIME	ASD	0.01625	0.027703	0.175911	0.148208	11327.9	6907.64	0.104103	10978
CASES ONLY	LIFETIME	Schizophrenia	1	0.0268222	0.17503	0.148208	103359	64087.9	0.109884	175274
CASES ONLY	LIFETIME	Self-defined wellbeing	0.0001	0.0231535	0.171361	0.148208	-7561.16	5057.29	0.137975	106
CASES ONLY	LIFETIME	Clozapine-induced agranulocytosis	0.0031	0.0223149	0.170523	0.148208	532.466	362.954	0.145444	2374
CASES ONLY	LIFETIME	ADHD	0.0121	0.0213328	0.169541	0.148208	-10351.2	7220.72	0.154762	10603
CASES ONLY	LIFETIME	ASD	0.0399	0.0190214	0.167229	0.148208	-7547.94	5583.73	0.179438	19745
CASES ONLY	LIFETIME	Loneliness	0.001	0.0177238	0.165932	0.148208	-1641.72	1259.14	0.195225	1011
CASES ONLY	LIFETIME	Mean Caudate Volume	0.0071	0.0141056	0.162313	0.148208	14.7577	12.7151	0.248496	6911
CASES ONLY	LIFETIME	ADHD (females)	0.002	0.0116861	0.159894	0.148208	-1683.29	1595.68	0.293962	2372
CASES ONLY	LIFETIME	Neuroticism	0.0001	0.00502963	0.153237	0.148208	-3431.14	4977.44	0.492176	213
CASES ONLY	LIFETIME	Depression	0.0035	0.00363023	0.151838	0.148208	-28091.9	48007.4	0.559734	4833
CASES ONLY	LIFETIME	Self-defined wellbeing	0.0001	0.00208477	0.150293	0.148208	3275.94	7394.29	0.658677	212
CASES ONLY	LIFETIME	Depression	0.0001	4.00202e-05	0.148248	0.148208	395.554	6451.76	0.951233	203
CASES ONLY	Past Month	Schizophrenia	0.0151	0.0679296	0.262777	0.194848	-41832.3	15407.6	0.00778352	21365
CASES ONLY	Past Month	Loneliness	0.03835	0.0650793	0.259927	0.194848	-26366.4	9940.81	0.00927117	25379
CASES ONLY	Past Month	Mean Putamen Volume	0.00105	0.0613605	0.256208	0.194848	-12.8152	4.98841	0.0116464	1245
CASES ONLY	Past Month	Smoking Behaviour (ever smoker)	0.00125	0.0605245	0.255372	0.194848	-17.1075	6.7088	0.0122592	9
CASES ONLY	Past Month	Mean Amygdala Volume	0.03755	0.0548363	0.249684	0.194848	201.803	83.4586	0.0173795	29872
CASES ONLY	Past Month	ASD	0.00105	0.0479332	0.242781	0.194848	-5209.22	2314.84	0.0265728	1419
CASES ONLY	Past Month	ASD	0.0038	0.0442764	0.239124	0.194848	-5560.34	2577.08	0.0333052	3491
CASES ONLY	Past Month	Bipolar Disorder	0.0001	0.0358745	0.230722	0.194848	-2303.83	1192.76	0.0561955	558
CASES ONLY	Past Month	ADHD (females)	0.0001	0.0355581	0.230406	0.194848	992.556	516.264	0.0573228	216
CASES ONLY	Past Month	Clozapine-induced agranulocytosis	0.00015	0.0305027	0.22535	0.194848	181.869	102.47	0.0789058	177
CASES ONLY	Past Month	Smoking Behaviour (former smoker)	0.00195	0.0301592	0.225007	0.194848	12.0988	6.85704	0.0806524	8
CASES ONLY	Past Month	Alcohol Dependence	0.0005	0.0295191	0.224367	0.194848	83.1475	47.652	0.0840159	955
CASES ONLY	Past Month	Smoking Behaviour (age of onset)	0.0273	0.0291186	0.223966	0.194848	22.205	12.8162	0.086195	85
CASES ONLY	Past Month	ASD	0.1964	0.0243309	0.219178	0.194848	-21526.3	13633.9	0.117461	66551
CASES ONLY	Past Month	Major Depressive Disorder	0.0287	0.0219186	0.216766	0.194848	19388.8	12958.2	0.137675	24378
CASES ONLY	Past Month	Self-defined wellbeing	0.0001	0.0207383	0.215586	0.194848	12790.7	8794.99	0.148929	212
CASES ONLY	Past Month	Anxiety	0.008	0.0205626	0.21541	0.194848	3742.56	2584.67	0.150689	7032
CASES ONLY	Past Month	Neuroticism	0.0123	0.0204386	0.215286	0.194848	128980	89352.3	0.151945	18910
CASES ONLY	Past Month	Depression	0.0067	0.0172801	0.212128	0.194848	95822.2	72339.5	0.188258	7098
CASES ONLY	Past Month	Depression	0.0001	0.0169162	0.211764	0.194848	-10067.4	7683.34	0.193039	203
CASES ONLY	Past Month	Anxiety	0.0062	0.0160861	0.210934	0.194848	-13307.6	10420.4	0.204478	5516
CASES ONLY	Past Month	ADHD	0.0016	0.0158896	0.210737	0.194848	-4832.43	3807.8	0.207299	2554
CASES ONLY	Past Month	Mean Caudate Volume	0.0002	0.0153233	0.210171	0.194848	-3.52191	2.82698	0.215685	282
CASES ONLY	Past Month	ADHD	0.0005	0.0143431	0.209191	0.194848	-1553.22	1289.45	0.231159	833
CASES ONLY	Past Month	PTSD	0.004	0.0138423	0.20869	0.194848	-2112.08	1785.4	0.23957	6034
CASES ONLY	Past Month	Self-defined wellbeing	0.0001	0.00400072	0.198848	0.194848	-3890.9	6155.92	0.528763	106
CASES ONLY	Past Month	Neuroticism	0.0001	0.00155906	0.196407	0.194848	2364.84	6002.66	0.694428	213

### Sheet: Table 3A
Table 3A: Amount of phenotypic variance explained by joint PRS models
Phenotype	Sample	Threshold	Full R2	PC R2	PRS-only R2
Lifetime	Full	0.0001	0.118	0.051	0.067
Lifetime	Full	0.001	0.103	0.051	0.052
Lifetime	Full	0.01	0.094	0.051	0.043
Lifetime	Full	0.05	0.097	0.051	0.045
Lifetime	Full	0.1	0.093	0.051	0.042
Lifetime	Full	0.2	0.092	0.051	0.041
Lifetime	Full	0.3	0.099	0.051	0.048
Lifetime	Full	0.4	0.1	0.051	0.049
Lifetime	Full	0.5	0.095	0.051	0.044
Lifetime	Full	1	0.097	0.051	0.046
Lifetime	Cases	0.0001	0.272	0.148	0.124
Lifetime	Cases	0.001	0.309	0.148	0.161
Lifetime	Cases	0.01	0.337	0.148	0.189
Lifetime	Cases	0.05	0.332	0.148	0.184
Lifetime	Cases	0.1	0.36	0.148	0.212
Lifetime	Cases	0.2	0.31	0.148	0.162
Lifetime	Cases	0.3	0.338	0.148	0.19
Lifetime	Cases	0.4	0.327	0.148	0.179
Lifetime	Cases	0.5	0.318	0.148	0.169
Lifetime	Cases	1	0.316	0.148	0.168
Past-month	Full	0.0001	0.101	0.044	0.057
Past-month	Full	0.001	0.11	0.044	0.065
Past-month	Full	0.01	0.107	0.044	0.063
Past-month	Full	0.05	0.102	0.044	0.058
Past-month	Full	0.1	0.093	0.044	0.049
Past-month	Full	0.2	0.09	0.044	0.046
Past-month	Full	0.3	0.099	0.044	0.055
Past-month	Full	0.4	0.1	0.044	0.055
Past-month	Full	0.5	0.093	0.044	0.049
Past-month	Full	1	0.102	0.044	0.058
Past-month	Cases	0.0001	0.342	0.195	0.147
Past-month	Cases	0.001	0.352	0.195	0.157
Past-month	Cases	0.01	0.322	0.195	0.127
Past-month	Cases	0.05	0.307	0.195	0.112
Past-month	Cases	0.1	0.297	0.195	0.102
Past-month	Cases	0.2	0.272	0.195	0.078
Past-month	Cases	0.3	0.273	0.195	0.078
Past-month	Cases	0.4	0.287	0.195	0.092
Past-month	Cases	0.5	0.273	0.195	0.078
Past-month	Cases	1	0.277	0.195	0.082

### Sheet: Table 3B
Table 3B: Joint PRS models, shown for the p-value thresholds explaining the highest porportion of variance
Phenotype	Subset?	GWAS	Beta	SE	Z	P	Threshold		R2 Full	R2 Baseline	R2 PRS
Lifetime	Full	Mean Amydala Volume	-6.48138	2.83231	-2.28837	0.0227476	0.0001		0.118	0.051	0.067
Lifetime	Full	ADHD (males)	1097.1	558.14	1.96564	0.0501787	0.0001
Lifetime	Full	Self-defined well-being	-8194.12	4371.52	-1.87443	0.061754	0.0001
Lifetime	Full	ASD	-472.259	318.99	-1.48048	0.139699	0.0001
Lifetime	Full	Anxiety	-325.421	225.997	-1.43994	0.150833	0.0001
Lifetime	Full	Bipolar Disorder	1225.5	954.348	1.28413	0.199999	0.0001
Lifetime	Full	PTSD	-252.118	209.085	-1.20582	0.228752	0.0001
Lifetime	Full	ADHD (females)	-368.061	359.308	-1.02436	0.306416	0.0001
Lifetime	Full	Smoking behaviour (Age onset)	-2.19306	2.16256	-1.0141	0.311278	0.0001
Lifetime	Full	ADHD	-851.721	882.147	-0.965509	0.334997	0.0001
Lifetime	Full	Mean Putamen	0.892744	1.08226	0.824886	0.410032	0.0001
Lifetime	Full	ASD	120.68	239.035	0.504865	0.61399	0.0001
Lifetime	Full	Schizophrenia	971.228	2115.95	0.459003	0.646534	0.0001
Lifetime	Full	Mean Caudate	-0.430081	1.43396	-0.299925	0.764423	0.0001
Lifetime	Full	Smoking behaviour (Ever Smoker)	0.651002	2.27706	0.285896	0.775137	0.0001
Lifetime	Cases	Anxiety	17525.2	7044.14	2.48791	0.0152333	0.1		0.36	0.148	0.212
Lifetime	Cases	Alcohol Dependence	1032.84	435.054	2.37406	0.0203407	0.1
Lifetime	Cases	Bipolar Disorder	19815.8	14050.5	1.41033	0.162871	0.1
Lifetime	Cases	Neuroticism	305252	222224	1.37362	0.173942	0.1
Lifetime	Cases	ADHD (males)	-18440.7	14356.6	-1.28447	0.203211	0.1
Lifetime	Cases	PTSD	7797.36	6202.65	1.2571	0.212896	0.1
Lifetime	Cases	Major Depressive Disorder (MDD)	-19228.1	17353.4	-1.10803	0.27164	0.1
Lifetime	Cases	ASD	10563.1	10144.4	1.04128	0.301329	0.1
Lifetime	Cases	Mean Putamen Volume	31.9323	34.2691	0.931809	0.354638	0.1
Lifetime	Cases	Mean Amygdala Volume	87.2987	119.379	0.731273	0.467053	0.1
Past-month	Full	Mean Putamen Volume	-6.96267	2.32441	-2.99546	0.00294575	0.001		0.11	0.044	0.065
Past-month	Full	Anxiety	-865.892	400.257	-2.16334	0.0312259	0.001
Past-month	Full	Smoking behaviour (Ever Smoker)	-4.98464	3.08191	-1.61739	0.106742	0.001
Past-month	Full	ADHD (females)	-1030.17	664.408	-1.55051	0.121969	0.001
Past-month	Full	PTSD	-546.199	409.128	-1.33503	0.182777	0.001
Past-month	Full	ADHD	1848.96	1523.56	1.21357	0.22577	0.001
Past-month	Full	Schizophrenia	2894.72	2755.24	1.05062	0.294194	0.001
Past-month	Full	ASD	-696.123	1139.58	-0.610862	0.541708	0.001
Past-month	Full	ASD	-383.42	631.539	-0.60712	0.544185	0.001
Past-month	Full	Mean Amygdala Volume	3.63952	6.26028	0.581366	0.561387	0.001
Past-month	Full	ADHD	198.042	1039.51	0.190514	0.849022	0.001
Past-month	Full	Mean Caudate Volume	0.442888	3.12417	0.141762	0.887354	0.001
Past-month	Cases	Mean Putamen Volume	-11.4445	5.32187	-2.15047	0.0349734	0.001		0.352	0.195	0.157
Past-month	Cases	Smoking behaviour (Ever Smoker)	-11.1342	6.37812	-1.74569	0.085253	0.001
Past-month	Cases	Schizophrenia	-9893.26	6564.61	-1.50706	0.136295	0.001
Past-month	Cases	Bipolar Disorder	-2425.99	2903.77	-0.835461	0.406301	0.001
Past-month	Cases	ASD	-1928.56	2546.27	-0.757404	0.45135	0.001
Past-month	Cases	Mean Amygdala Volume	10.0692	14.5823	0.690511	0.492156	0.001
Past-month	Cases	Alcohol dependence	49.3069	72.5916	0.679236	0.499228	0.001
Past-month	Cases	ASD	-933.685	1574.44	-0.593026	0.555075	0.001
Past-month	Cases	Loneliness	889.148	1883.52	0.472068	0.638347	0.001
Past-month	Cases	Clozapine-induced agranulocytosis	111.117	289.937	0.383245	0.7027	0.001
Past-month	Cases	ADHD	-50.4022	1362.52	-0.0369918	0.970597	0.001

### Sheet: Table 4A
Table 4A: Associations between WTC Exposure Index items and Lifetime highest and Past-month CAPS
Phenotype	Subset	Exposure Category	Exposure	BETA	SE	Z	P
Lifetime	Full	WTC Exposure Index	Received treatment for an illness or injury during WTC recovery work	18.0725	4.00909	4.50788	8.80529e-06
Lifetime	Full	WTC Exposure Index	Total sum of exposures	3.61818	0.918785	3.93801	9.82326e-05
Lifetime	Full	WTC Exposure Index	Knows someone who was injured on 9/11	11.4446	3.49787	3.27187	0.00116912
Lifetime	Full	WTC Exposure Index	Slept at the site in September or October 2001	13.7121	4.69515	2.92048	0.00370971
Lifetime	Full	WTC Exposure Index	Experienced death of a colleague, friend, or family member on 9/11	5.587	3.63361	1.53759	0.125006
Lifetime	Full	WTC Exposure Index	Worked at or adjacent to the collapse site during September 2001	6.56337	4.7368	1.38561	0.166702
Lifetime	Full	WTC Exposure Index	Participated in search and rescue	6.59402	4.97428	1.32562	0.185785
Lifetime	Full	WTC Exposure Index	Exposed to human remains	4.25025	3.57634	1.18844	0.235426
Lifetime	Full	WTC Exposure Index	Was caught in the dust cloud	5.02907	4.361	1.15319	0.249579
Lifetime	Full	WTC Exposure Index	Worked greater than the median number of hours at the WTC site	-2.25603	3.5463	-0.636165	0.525063
Lifetime	Full	WTC Exposure Index	Arrived at the WTC site between 9/11-9/13	2.8402	4.52609	0.627518	0.530708
Lifetime	Cases	WTC Exposure Index	Knows someone who was injured on 9/11	8.16667	3.77911	2.161	0.0330127
Lifetime	Cases	WTC Exposure Index	Exposed to human remains	6.67865	3.7494	1.78126	0.0778181
Lifetime	Cases	WTC Exposure Index	Slept at the site in September or October 2001	-5.30342	4.29932	-1.23355	0.220179
Lifetime	Cases	WTC Exposure Index	Experienced death of a colleague, friend, or family member on 9/11	4.38889	3.96432	1.1071	0.270831
Lifetime	Cases	WTC Exposure Index	Total sum of exposures	0.926617	0.920203	1.00697	0.316309
Lifetime	Cases	WTC Exposure Index	Participated in search and rescue	4.17197	4.89964	0.851485	0.396475
Lifetime	Cases	WTC Exposure Index	Arrived at the WTC site between 9/11-9/13	4.12366	5.12254	0.805003	0.422672
Lifetime	Cases	WTC Exposure Index	Received treatment for an illness or injury during WTC recovery work	-2.58651	3.87162	-0.668069	0.505584
Lifetime	Cases	WTC Exposure Index	Worked at or adjacent to the collapse site during September 2001	-3.5903	5.73619	-0.625904	0.532763
Lifetime	Cases	WTC Exposure Index	Worked greater than the median number of hours at the WTC site	1.22194	3.7923	0.322216	0.747942
Lifetime	Cases	WTC Exposure Index	Was caught in the dust cloud	-1	4.44316	-0.225065	0.822374
Past-month	Full	WTC Exposure Index	Received treatment for an illness or injury during WTC recovery work	12.5387	2.74524	4.56744	6.7396e-06
Past-month	Full	WTC Exposure Index	Total sum of exposures	2.44213	0.629972	3.87658	0.000125379
Past-month	Full	WTC Exposure Index	Knows someone who was injured on 9/11	8.05152	2.39496	3.36186	0.000855199
Past-month	Full	WTC Exposure Index	Slept at the site in September or October 2001	8.28161	3.22554	2.56751	0.0106364
Past-month	Full	WTC Exposure Index	Worked at or adjacent to the collapse site during September 2001	6.80395	3.23489	2.1033	0.0361162
Past-month	Full	WTC Exposure Index	Experienced death of a colleague, friend, or family member on 9/11	2.90073	2.49325	1.16343	0.245405
Past-month	Full	WTC Exposure Index	Participated in search and rescue	3.39954	3.41204	0.996336	0.31974
Past-month	Full	WTC Exposure Index	Exposed to human remains	1.92227	2.45326	0.783557	0.433803
Past-month	Full	WTC Exposure Index	Arrived at the WTC site between 9/11-9/13	2.2897	3.10077	0.738429	0.460723
Past-month	Full	WTC Exposure Index	Was caught in the dust cloud	1.98887	2.99188	0.664756	0.506622
Past-month	Full	WTC Exposure Index	Worked greater than the median number of hours at the WTC site	0.0992424	2.43135	0.0408178	0.967463
Past-month	Cases	WTC Exposure Index	Exposed to human remains	7.31944	4.50139	1.62604	0.111795
Past-month	Cases	WTC Exposure Index	Knows someone who was injured on 9/11	6.68148	4.68251	1.4269	0.161368
Past-month	Cases	WTC Exposure Index	Slept at the site in September or October 2001	-5.50625	5.32959	-1.03315	0.307741
Past-month	Cases	WTC Exposure Index	Was caught in the dust cloud	-5.375	5.33294	-1.00789	0.319567
Past-month	Cases	WTC Exposure Index	Worked greater than the median number of hours at the WTC site	4.50824	4.63137	0.973414	0.336198
Past-month	Cases	WTC Exposure Index	Received treatment for an illness or injury during WTC recovery work	3.76659	4.58258	0.821937	0.415985
Past-month	Cases	WTC Exposure Index	Total sum of exposures	0.795282	1.05229	0.755766	0.454218
Past-month	Cases	WTC Exposure Index	Participated in search and rescue	4.75	6.5299	0.727423	0.471204
Past-month	Cases	WTC Exposure Index	Worked at or adjacent to the collapse site during September 2001	-3.76316	7.81285	-0.481662	0.632671
Past-month	Cases	WTC Exposure Index	Arrived at the WTC site between 9/11-9/13	1.66667	6.56767	0.253768	0.800974
Past-month	Cases	WTC Exposure Index	Experienced death of a colleague, friend, or family member on 9/11	-0.392857	4.87876	-0.080524	0.936222

### Sheet: Table 4B
Table 4B: Associations between CTQ and TLEQ items and Lifetime highest and Past-month CAPS
Phenotype	Subset?	Exposure Category	Exposure	BETA	SE	Z	P
Lifetime	Full		life stressors since 911 new	6.51414	0.604584	10.7746	1.01595e-23
Lifetime	Full	CTQ	physical neglect	4.83543	0.598125	8.0843	9.05445e-15
Lifetime	Full	CTQ	emotional abuse	3.33439	0.444057	7.50892	4.52765e-13
Lifetime	Full	CTQ	emotional neglect	2.9474	0.407958	7.22475	2.90041e-12
Lifetime	Full	TLEQ	Total Score (removing overlap with CTQ)	1.69878	0.277615	6.11921	2.40257e-09
Lifetime	Full	CTQ	physical abuse	2.9093	0.519664	5.59843	4.22845e-08
Lifetime	Full	CTQ	sexual abuse	2.638	0.614849	4.29048	2.28031e-05
Lifetime	Cases		life stressors since 911 new	1.3787	0.683455	2.01725	0.046271
Lifetime	Cases	CTQ	physical neglect	0.767059	0.486829	1.57562	0.118179
Lifetime	Cases	TLEQ	Total Score (removing overlap with CTQ)	0.26365	0.295869	0.891105	0.37495
Lifetime	Cases	CTQ	emotional abuse	0.242002	0.381702	0.634008	0.527481
Lifetime	Cases	CTQ	sexual abuse	-0.278144	0.511932	-0.543322	0.588082
Lifetime	Cases	CTQ	physical abuse	0.173572	0.415038	0.418208	0.676665
Lifetime	Cases	CTQ	emotional neglect	-0.0534959	0.391584	-0.136614	0.891603
Past-month	Full		life stressors since 911 new	4.85833	0.402066	12.0834	1.49776e-28
Past-month	Full	CTQ	emotional abuse	2.44923	0.300795	8.14254	6.02796e-15
Past-month	Full	CTQ	physical neglect	3.27835	0.410616	7.98398	1.81657e-14
Past-month	Full	CTQ	emotional neglect	2.18033	0.276255	7.89246	3.411e-14
Past-month	Full	TLEQ	Total Score (removing overlap with CTQ)	1.12589	0.190851	5.8993	8.26268e-09
Past-month	Full	CTQ	physical abuse	1.88421	0.357699	5.26758	2.35465e-07
Past-month	Full	CTQ	sexual abuse	2.02824	0.418582	4.84549	1.86297e-06
Past-month	Cases	CTQ	emotional abuse	0.660041	0.372666	1.77113	0.0841585
Past-month	Cases	CTQ	physical neglect	0.893631	0.520354	1.71735	0.0936489
Past-month	Cases	TLEQ	Total Score (removing overlap with CTQ)	0.577634	0.369219	1.56447	0.125584
Past-month	Cases		life stressors since 911 new	0.804552	0.934341	0.86109	0.394321
Past-month	Cases	CTQ	physical abuse	0.335516	0.436554	0.768557	0.446671
Past-month	Cases	CTQ	emotional neglect	0.123859	0.456432	0.271364	0.787506
Past-month	Cases	CTQ	sexual abuse	0.0213518	0.560599	0.0380875	0.969807
