## Supplemental Tables for "Polygenic regulation of PTSD severity and outcomes among World Trade Center responders"

### Sheet: S. Table 1
Supplementary Table 1: Joint model of all WTC Exposure Index items predicting lifetime highest and past-month CAPS in our full sample
Pheno	EXPOSURE	BETA	SE	z	p	FULL R2	FULL P-Val	Baseline R2	Residual R2
Lifetime	Responder type (police vs. non-traditional)	-35.0279	4.07655	-8.59253	3.41319e-16	0.3103	6.268e-13	0.06277	0.24753
Lifetime	Interaction: responder type:Received treatment for an illness or injury during WTC recovery work	18.997	7.68316	2.47254	0.0139176
Lifetime	Received treatment for an illness or injury during WTC recovery work	-26.8374	13.5312	-1.98337	0.0481519
Lifetime	Total number of WTC Exposures	8.44843	4.42885	1.90759	0.0573097
Lifetime	Worked greater than the median number of hours at the WTC site	-8.35043	5.92684	-1.40892	0.159798
Lifetime	Was caught in the dust cloud	-8.39202	6.02657	-1.3925	0.164704
Lifetime	Sex	5.19566	4.52811	1.14742	0.252035
Lifetime	Arrived at the WTC site between 9/11-9/13	-5.98885	6.39997	-0.935762	0.350078
Lifetime	Experienced death of a colleague, friend, or family member on 9/11	-3.55367	5.80614	-0.612054	0.540922
Lifetime	Knows someone who was injured on 9/11	3.24231	5.59648	0.579348	0.562749
Lifetime	Worked at or adjacent to the collapse site during September 2001	-3.60069	6.89691	-0.522073	0.601969
Lifetime	Age (Bio study Day 2)	0.0867839	0.204642	0.424077	0.671785
Lifetime	Exposed to human remains	-2.41178	5.8791	-0.410229	0.681903
Lifetime	Participated in search and rescue	-0.726854	6.49598	-0.111893	0.910976
Lifetime	PC1	-0.997755	35.3406	-0.0282326	0.977494
Lifetime	PC2	47.0357	42.7796	1.09949	0.272354
Lifetime	PC3	43.1436	32.119	1.34324	0.180113
Lifetime	PC4	-35.0129	31.9481	-1.09593	0.273905
Lifetime	PC5	21.9671	30.9593	0.709547	0.478485
Lifetime	PC6	-11.5265	32.6616	-0.352908	0.724382
Lifetime	PC7	40.5168	40.2317	1.00709	0.314629
Lifetime	PC8	28.9013	32.8905	0.878712	0.380195
Lifetime	PC9	37.993	34.289	1.10802	0.268657
Lifetime	PC10	46.9165	41.8377	1.12139	0.262934
Lifetime	PC11	35.888	75.3799	0.476095	0.634321
Lifetime	PC12	-77.4895	50.3294	-1.53965	0.124602
Lifetime	PC13	-28.8459	32.0323	-0.900524	0.368496
Lifetime	PC14	4.11053	30.8683	0.133163	0.894145
Lifetime	PC15	-4.42881	41.79	-0.105978	0.915664
Lifetime	PC16	-37.0601	41.7618	-0.887417	0.375499
Lifetime	PC17	-32.4446	35.3896	-0.916782	0.359925
Lifetime	PC18	-2.21988	30.4861	-0.0728163	0.941996
Lifetime	PC19	-64.9187	42.5313	-1.52638	0.127871
Lifetime	PC20	-24.3278	39.3704	-0.617922	0.537052
Past-month	Responder type (police vs. non-traditional)	-12.4225	3.40019	-3.65347	0.000300692	0.2901	2.585e-11	0.05215	0.23795
Past-month	Knows someone who was injured on 9/11	26.2103	8.2229	3.18748	0.00157209
Past-month	Interaction: responder type:Knows someone who was injured on 9/11	-13.6245	4.6557	-2.92642	0.00366596
Past-month	Total number of WTC Exposures	4.10542	3.07054	1.33704	0.182129
Past-month	Was caught in the dust cloud	-4.79115	4.17494	-1.1476	0.251963
Past-month	sex	3.40773	3.13471	1.08709	0.277786
Past-month	Received treatment for an illness or injury during WTC recovery work	3.98921	4.31776	0.923909	0.356207
Past-month	Experienced death of a colleague, friend, or family member on 9/11	-3.07832	4.02382	-0.765026	0.444801
Past-month	Worked greater than the median number of hours at the WTC site	-2.60795	4.10579	-0.635189	0.525744
Past-month	Worked at or adjacent to the collapse site during September 2001	2.55822	4.77694	0.535537	0.592638
Past-month	Exposed to human remains	-2.03143	4.07827	-0.49811	0.618737
Past-month	Arrived at the WTC site between 9/11-9/13	-1.25937	4.41739	-0.285093	0.775751
Past-month	Age (Bio study Day 2)	0.0365409	0.14274	0.255997	0.798112
Past-month	Participated in search and rescue	-0.111922	4.50815	-0.0248267	0.980208
Past-month	PC1	-17.6841	24.442	-0.723513	0.469876
Past-month	PC2	-16.7385	29.6651	-0.564249	0.572967
Past-month	PC3	26.8691	22.2947	1.20518	0.228995
Past-month	PC4	-54.0143	22.2078	-2.43222	0.0155361
Past-month	PC5	20.6254	21.4488	0.96161	0.336947
Past-month	PC6	1.96393	22.642	0.0867385	0.930932
Past-month	PC7	31.5043	27.7711	1.13443	0.257436
Past-month	PC8	20.1636	22.7838	0.884999	0.376799
Past-month	PC9	26.0072	23.7914	1.09313	0.27513
Past-month	PC10	4.43512	29.0107	0.152879	0.878587
Past-month	PC11	-8.53178	51.683	-0.165079	0.868983
Past-month	PC12	-28.0505	34.7469	-0.80728	0.420085
Past-month	PC13	-24.0029	22.2644	-1.07809	0.281779
Past-month	PC14	-0.518289	21.4138	-0.0242034	0.980705
Past-month	PC15	-2.04135	28.6028	-0.0713687	0.943147
Past-month	PC16	-7.85801	28.8742	-0.272146	0.785679
Past-month	PC17	6.72034	24.5477	0.273767	0.784435
Past-month	PC18	0.618941	21.1076	0.0293231	0.976625
Past-month	PC19	-27.0241	29.2923	-0.922567	0.356905
Past-month	PC20	-5.4402	27.2594	-0.199572	0.841938

### Sheet: S. Table 2
Supplementary Table 1: Joint model of all Exposure and PRS predicting lifetime highest and past-month CAPS in our full sample
Phenotype	Exposure	Estimate	Std.	t	Pr(>|t|)		R2 full	Pval Full	Baseline R2	Residual R2
LIFETIME	Responder type (police vs. non-traditional)	-23.0677	4.04706	-5.69986	2.79913e-08		0.5163	< 2.2e-16	0.06277	0.45353
LIFETIME	Life Stressors since 9/11 (new)	3.14367	0.691217	4.54802	7.78726e-06
LIFETIME	TLEQ Total Score (removing overlap with CTQ)	1.01547	0.298142	3.406	0.000746385
LIFETIME	physical neglect (CTQ)	2.06302	0.725796	2.84243	0.00477509
LIFETIME	PC2	78.9142	38.5148	2.04893	0.0413132
LIFETIME	ADHD-PRS	-1421.76	695.144	-2.04527	0.0416745
LIFETIME	Interaction: responder type:Received treatment for an illness or injury during WTC recovery work	13.8149	6.87878	2.00834	0.0454767
LIFETIME	emotional neglect (CTQ)	0.982198	0.513863	1.9114	0.056878
LIFETIME	Bipolar Disorder-PRS	1416.24	771.193	1.83642	0.0672558
LIFETIME	Age (Bio study Day 2)	0.290118	0.182198	1.59232	0.112336
LIFETIME	Knows someone who was injured on 9/11	18.5946	11.7102	1.58789	0.113334
LIFETIME	Anxiety-PRS	-280.238	178.174	-1.57284	0.116779
LIFETIME	PC10	59.8273	38.0737	1.57136	0.117123
LIFETIME	Experienced death of a colleague, friend, or family member on 9/11	18.5723	11.8612	1.5658	0.118419
LIFETIME	Exposed to human remains	17.8998	11.5264	1.55294	0.121461
LIFETIME	PC12	-70.3446	45.4377	-1.54816	0.122608
LIFETIME	Arrived at the WTC site between 9/11-9/13	17.7189	11.5112	1.53927	0.124761
LIFETIME	PC3	45.8215	29.9213	1.5314	0.126693
LIFETIME	Slept at the site in September or October 2001	18.4658	12.0631	1.53077	0.12685
LIFETIME	Self-defined wellbeing PRS	-4853.41	3458.28	-1.40342	0.161497
LIFETIME	Participated in search and rescue	16.5329	12.1125	1.36494	0.173264
LIFETIME	Was caught in the dust cloud	15.6151	11.8104	1.32215	0.187097
LIFETIME	Worked at or adjacent to the collapse site during September 2001	15.3622	12.0728	1.27246	0.204167
LIFETIME	Mean Amygdala Volume - PRS	-2.80727	2.21355	-1.26822	0.205673
LIFETIME	Worked greater than the median number of hours at the WTC site	14.4214	11.3829	1.26694	0.206131
LIFETIME	Total number of WTC Exposures	-13.4872	11.1525	-1.20934	0.227458
LIFETIME	PC16	-44.7732	37.2447	-1.20214	0.230231
LIFETIME	ADHD(males)-PRS	535.204	448.48	1.19337	0.233638
LIFETIME	PC20	-42.0454	35.3836	-1.18827	0.235638
LIFETIME	Mean Putamen Volume - PRS	1.01133	0.855965	1.18151	0.23831
LIFETIME	PC17	-37.2876	32.0568	-1.16317	0.245657
LIFETIME	sexual abuse (CTQ)	-0.689569	0.608465	-1.13329	0.25797
LIFETIME	PC19	-42.5523	38.2578	-1.11225	0.266895
LIFETIME	PC7	38.4221	36.4283	1.05473	0.292372
LIFETIME	PC4	-28.2136	28.3857	-0.993936	0.321032
LIFETIME	sex	3.45547	4.25514	0.81207	0.417377
LIFETIME	ADHD(female)-PRS	178.987	285.645	0.626605	0.531381
LIFETIME	PC8	16.8305	29.9888	0.561225	0.575051
LIFETIME	PC11	34.6074	67.1258	0.51556	0.606531
LIFETIME	SCZ-PRS	793.427	1659.88	0.478004	0.632986
LIFETIME	PC14	-11.8294	27.7787	-0.425845	0.670517
LIFETIME	PC6	-12.1124	29.3036	-0.41334	0.679644
LIFETIME	PC13	-11.1803	28.9085	-0.386749	0.699208
LIFETIME	Smoking Behaviour (age of onset) - PRS	-0.616178	1.72447	-0.357315	0.7211
LIFETIME	PC18	9.56605	27.1438	0.352421	0.724763
LIFETIME	PC5	9.69369	28.7009	0.337749	0.735782
LIFETIME	PC1	-16.2017	50.0765	-0.32354	0.746505
LIFETIME	PC9	9.61547	31.5906	0.304378	0.761045
LIFETIME	emotional abuse	0.162116	0.587786	0.275808	0.78288
LIFETIME	ASD-PRS	51.1026	187.082	0.273157	0.784915
LIFETIME	physical abuse (CTQ)	-0.154994	0.606136	-0.255709	0.798346
LIFETIME	PTSD-PRS	-42.1919	165.106	-0.255545	0.798472
LIFETIME	ASD-PRS	43.7183	251.332	0.173946	0.862022
LIFETIME	PC15	-4.96185	37.5651	-0.132087	0.895002
LIFETIME	Mean Caudate Volume - PRS	-0.100904	1.11826	-0.0902325	0.928161
LIFETIME	(Intercept)	2.59406	51.9321	0.049951	0.960194
LIFETIME	Smoking Behaviour (ever smoker) - PRS	-0.0581387	1.8327	-0.0317229	0.974713
Past-Month	ADHD(males)-PRS	-7987.82	1990.09	-4.0138	7.50931e-05		0.5324	<2.2e-16	0.05215	0.48025
Past-Month	Interaction physical neglect (CTQ):ADHD-PRS	1035.25	284.176	3.643	0.000316104
Past-Month	Interaction physical neglect (CTQ): Anxiety-PRS	-320.126	96.0849	-3.33169	0.000968311
Past-Month	Total number of WTC Exposures	21.15	6.51177	3.24797	0.00129064
Past-Month	Exposed to human remains	-20.9202	6.84796	-3.05495	0.00244777
Past-Month	Slept at the site in September or October 2001	-19.7972	6.88833	-2.87402	0.00433477
Past-Month	Experienced death of a colleague, friend, or family member on 9/11	-19.739	6.92331	-2.8511	0.00465106
Past-Month	Worked at or adjacent to the collapse site during September 2001	-19.2627	6.91766	-2.78456	0.00569174
Past-Month	Worked greater than the median number of hours at the WTC site	-19.311	6.97444	-2.76883	0.00596684
Past-Month	Mean Putamen Volume - PRS	-4.6522	1.76627	-2.63391	0.00886703
Past-Month	Participated in search and rescue	-18.2808	7.16169	-2.55258	0.011175
Past-Month	Arrived at the WTC site between 9/11-9/13	-17.6968	6.97314	-2.53785	0.0116463
Past-Month	Was caught in the dust cloud	-17.5703	6.93507	-2.53355	0.0117872
Past-Month	Interaction Responder type: Knows someone who was injured on 9/11	-9.75963	3.87012	-2.52179	0.0121801
Past-Month	physical neglect (CTQ)	-4.28699	1.86169	-2.30274	0.0219599
Past-Month	Mean Amygdala Volume - PRS	10.705	4.66876	2.29291	0.022527
Past-Month	PC4	-43.3315	18.913	-2.2911	0.0226326
Past-Month	emotional neglect (CTQ)	1.79963	0.812776	2.21418	0.0275485
Past-Month	Received treatment for an illness or injury during WTC recovery work	-14.8063	6.96857	-2.12473	0.0344056
Past-Month	Responder type (police vs. non-traditional)	-5.86704	3.02023	-1.94258	0.0529785
Past-Month	Anxiety-PRS	1462.54	758.603	1.92794	0.0547813
Past-Month	Interaction Smoking Bhevaiour (ever smoker) PRS : life stressors since 9/11 (new)	-1.45993	0.805523	-1.8124	0.0708974
Past-Month	TLEQ Total Score (removing overlap with CTQ)	0.297175	0.187245	1.58709	0.113519
Past-Month	SCZ-PRS	3109.03	2073.66	1.4993	0.134821
Past-Month	physical abuse (CTQ)	-0.584632	0.393508	-1.48569	0.138383
Past-Month	PC10	31.4136	24.3889	1.28803	0.198704
Past-Month	PC19	-31.0233	24.1001	-1.28727	0.198968
Past-Month	Age (Bio study Day 2)	0.144038	0.117613	1.22468	0.221631
Past-Month	Interaction emotional neglect (CTQ) : Smoking Behaviour (ever smoker) PRS	0.596268	0.521991	1.1423	0.254218
Past-Month	emotional abuse (CTQ)	0.43348	0.384834	1.12641	0.26087
Past-Month	PC12	-31.9954	28.6065	-1.11847	0.264239
Past-Month	PC5	19.7694	17.8277	1.10892	0.268331
Past-Month	Mean Caudate Volume - PRS	2.51162	2.31343	1.08567	0.278474
Past-Month	PC15	24.3847	23.8531	1.02229	0.307447
Past-Month	PC7	22.0533	23.0801	0.95551	0.340069
Past-Month	sex	2.55003	2.72689	0.935142	0.350448
Past-Month	PC16	-22.3896	24.0427	-0.931244	0.352456
Past-Month	sexual abuse (CTQ)	-0.361093	0.387909	-0.93087	0.35265
Past-Month	PC18	-15.8292	17.6458	-0.89705	0.370393
Past-Month	ADHD(female)-PRS	-376.339	498.279	-0.755279	0.450659
Past-Month	PC1	42.9468	59.2312	0.72507	0.46896
Past-Month	life stressors since 911 new	0.735997	1.14594	0.642264	0.52118
Past-Month	Smoking Behaviour (ever smoker) - PRS	-3.86846	6.05255	-0.639146	0.523203
Past-Month	PC9	11.6754	20.5833	0.567229	0.570971
Past-Month	PC13	-10.02	18.7666	-0.533929	0.593775
Past-Month	PC8	9.56764	19.4264	0.492507	0.622712
Past-Month	PC14	-8.42543	18.0126	-0.467752	0.640293
Past-Month	PC3	8.58986	18.5442	0.463211	0.64354
Past-Month	PC11	19.1681	42.4958	0.45106	0.652264
Past-Month	ADHD-PRS	512.494	1140.42	0.449391	0.653465
Past-Month	PC2	10.6134	24.7099	0.429522	0.667844
Past-Month	PC20	-9.37516	22.3117	-0.42019	0.674639
Past-Month	ASD-PRS	336.067	870.962	0.385857	0.699869
Past-Month	PC17	-4.73685	20.9147	-0.226484	0.820975
Past-Month	ASD-PRS	103.608	476.087	0.217625	0.827866
Past-Month	PTSD-PRS	-63.5415	307.798	-0.206439	0.836584
Past-Month	PC6	-2.93467	18.6783	-0.157117	0.875256
